# Emergence of immune escape at dominant SARS-CoV-2 killer T-cell epitope

**DOI:** 10.1101/2021.06.21.21259010

**Authors:** Garry Dolton, Cristina Rius, Md Samiul Hasan, Aaron Wall, Barbara Szomolay, Enas Behiry, Thomas Whalley, Joel Southgate, Anna Fuller, The COVID-19 Genomics UK (COG-UK) consortium, Théo Morin, Katie Topley, Li Rong Tan, Philip J. R. Goulder, Owen B. Spiller, Pierre J. Rizkallah, Lucy C. Jones, Thomas R. Connor, Andrew K. Sewell

## Abstract

The adaptive immune system protects against infection via selection of specific antigen receptors on B-cells and T-cells. We studied the prevalent CD8 ‘killer’ T-cell response mounted against SARS-CoV-2 Spike_269-277_ epitope YLQPRTFLL via the most frequent Human Leukocyte Antigen (HLA) class I worldwide, HLA A*02. The widespread Spike P272L mutation has arisen in at least 14 different SARS-CoV-2 lineages to date, including in lineages identified as variants of concern. P272L was common in the B.1.177 lineage associated with establishing the ‘second wave’ in Europe. The large CD8 T-cell response seen across a cohort of HLA A*02^+^ convalescent patients, comprising of over 120 different TCRs, failed to respond to the P272L. Sizable populations (0.01%-0.2%) of total CD8 T-cells from individuals vaccinated against SARS-CoV-2 stained with HLA A*02-YLQPRTFLL multimers but failed to bind to the P272L reagent. Viral escape at prevalent T-cell epitopes restricted by high frequency HLA may be particularly problematic when vaccine immunity is focussed on a single protein such as SARS-CoV-2 Spike and provides a strong argument for inclusion of multiple viral proteins in next generation vaccines and highlights the urgent need for monitoring T-cell escape in new SARS-CoV-2 variants.

**New in Version 2:**

- Updated as P272L now seen in 14 different SARS-CoV-2 lineages including the B.1.1.7/Alpha (UK variant) lineage
- Atomic structures of HLA A*02-YLQPRTFLL and HLA A*02-YLQ**<u>L</u>**RTFLL added
- Pierre Rizkallah added as an author and author list changed to reflect the contributions of Aaron Wall and Anna Fuller to the newly added datasets
