## Supplementary material for "Emergence of immune escape at dominant SARS-CoV-2 killer T-cell epitope": B.1.1.7 sequences

### Sheet: Sheet1
Accession ID	Originating Laboratory	Submitting Laboratory	First Residue position of P272L in the sequence
EPI_ISL_1022975	DCGC-42697	Aalborg University|Michaelsen|Denmark	266
EPI_ISL_1044817	CAMC-128D7E3	Wellcome Sanger Institute for the COVID-19 Genomics UK (COG-UK) Consortium|Davies|United Kingdom	266
EPI_ISL_1050168	CAMC-12599AE	COVID-19 Genomics UK (COG-UK) Consortium|Robson|United Kingdom	266
EPI_ISL_1050585	MILK-11A5494	COVID-19 Genomics UK (COG-UK) Consortium|Roy|United Kingdom	266
EPI_ISL_1053366	PHWC-4CB3F5	Public Health Wales Microbiology Cardiff Wales Specialist Virology Centre|Moore|United Kingdom	266
EPI_ISL_1054596	RAND-125B3DB	COVID-19 Genomics UK (COG-UK) Consortium|Robson|United Kingdom	266
EPI_ISL_1057378	MILK-129CABB	Wellcome Sanger Institute for the COVID-19 Genomics UK (COG-UK) Consortium|Davies|United Kingdom	266
EPI_ISL_1062374	MILK-12A65DB	Wellcome Sanger Institute for the COVID-19 Genomics UK (COG-UK) Consortium|Davies|United Kingdom	266
EPI_ISL_1062539	MILK-12A6A36	Wellcome Sanger Institute for the COVID-19 Genomics UK (COG-UK) Consortium|Davies|United Kingdom	266
EPI_ISL_1070896	MILK-1291755	Wellcome Sanger Institute for the COVID-19 Genomics UK (COG-UK) Consortium|Davies|United Kingdom	266
EPI_ISL_1071867	MILK-12C4C69	Wellcome Sanger Institute for the COVID-19 Genomics UK (COG-UK) Consortium|Davies|United Kingdom	266
EPI_ISL_1072715	RAND-12B3CD6	Wellcome Sanger Institute for the COVID-19 Genomics UK (COG-UK) Consortium|Davies|United Kingdom	266
EPI_ISL_1080606	CAM-AMES-2-46	AMES Centro Polidiagnostico Strumentale S.r.l.|Sirica|Italy	266
EPI_ISL_1084716	ALDP-12B9F31	Wellcome Sanger Institute for the COVID-19 Genomics UK (COG-UK) Consortium|Davies|United Kingdom	266
EPI_ISL_1099201	MILK-13024FD	Wellcome Sanger Institute for the COVID-19 Genomics UK (COG-UK) Consortium|Davies|United Kingdom	266
EPI_ISL_1108960	RAND-11F966E	COVID-19 Genomics UK (COG-UK) Consortium|Loose|United Kingdom	266
EPI_ISL_1118942	SH-ETHZ-500570	Department of Biosystems Science and Engineering|Nadeau|Switzerland	269
EPI_ISL_1119267	VS-ETHZ-500546	Department of Biosystems Science and Engineering|Nadeau|Switzerland	266
EPI_ISL_1122583	MILK-1305DE0	Wellcome Sanger Institute for the COVID-19 Genomics UK (COG-UK) Consortium|Davies|United Kingdom	266
EPI_ISL_1126378	DCGC-49987	Aalborg University|Michaelsen|Denmark	266
EPI_ISL_1174605	MILK-132ECB7	Wellcome Sanger Institute for the COVID-19 Genomics UK (COG-UK) Consortium|Davies|United Kingdom	266
EPI_ISL_1175303	CAMC-130ED23	Wellcome Sanger Institute for the COVID-19 Genomics UK (COG-UK) Consortium|Davies|United Kingdom	266
EPI_ISL_1175374	CAMC-130EFF0	Wellcome Sanger Institute for the COVID-19 Genomics UK (COG-UK) Consortium|Davies|United Kingdom	266
EPI_ISL_1175606	MILK-1308424	Wellcome Sanger Institute for the COVID-19 Genomics UK (COG-UK) Consortium|Davies|United Kingdom	266
EPI_ISL_1177176	ALDP-12C6BA6	hCoV-19^^England|Human|Northumbria University / South Tees Hospitals NHS Foundation Trust / North Cumbria Integrated Care NHS Foundation Trust / North Tees and Hartlepool NHS Foundatio	266
EPI_ISL_1188657	MILK-1338494	Wellcome Sanger Institute for the COVID-19 Genomics UK (COG-UK) Consortium|Davies|United Kingdom	266
EPI_ISL_1188746	MILK-1339E4A	Wellcome Sanger Institute for the COVID-19 Genomics UK (COG-UK) Consortium|Davies|United Kingdom	266
EPI_ISL_1219055	CAM-AMES-31-57	AMES Centro Polidiagnostico Strumentale S.r.l.|Sirica|Italy	268
EPI_ISL_1224662	CAMC-13036AB	Wellcome Sanger Institute for the COVID-19 Genomics UK (COG-UK) Consortium|Davies|United Kingdom	266
EPI_ISL_1276108	CAMC-139AF35	Wellcome Sanger Institute for the COVID-19 Genomics UK (COG-UK) Consortium|Davies|United Kingdom	266
EPI_ISL_1276963	CAMC-139C8B0	Wellcome Sanger Institute for the COVID-19 Genomics UK (COG-UK) Consortium|Davies|United Kingdom	266
EPI_ISL_1277177	CAMC-139C892	Wellcome Sanger Institute for the COVID-19 Genomics UK (COG-UK) Consortium|Davies|United Kingdom	266
EPI_ISL_1277203	CAMC-139C8ED	Wellcome Sanger Institute for the COVID-19 Genomics UK (COG-UK) Consortium|Davies|United Kingdom	266
EPI_ISL_1296631	210760689	COVID-19 Genomics UK (COG-UK) Consortium|Lackenby|United Kingdom	266
EPI_ISL_1298657	CAM-AMES-46-64	AMES Centro Polidiagnostico Strumentale S.r.l.|Sirica|Italy	266
EPI_ISL_1307829	CAM-TIGEM-IZSM-COLLI-5556	TIGEM|Grimaldi|Italy	266
EPI_ISL_1310813	UKBA-2001	Faculty of Natural Sciences|Vinar|Slovakia	266
EPI_ISL_1310815	UKBA-2003	Faculty of Natural Sciences|Vinar|Slovakia	266
EPI_ISL_1322212	CT-IrsiCaixaR008CC8E1	IrsiCaixa|Noguera-Julian|Spain	266
EPI_ISL_1344191	MILK-13F7974	Wellcome Sanger Institute for the COVID-19 Genomics UK (COG-UK) Consortium|Davies|United Kingdom	266
EPI_ISL_1381785	UKBA-2259	Faculty of Natural Sciences|Vinar|Slovakia	266
EPI_ISL_1387298	PHWC-4C99AA	Public Health Wales Microbiology Cardiff Wales Specialist Virology Centre|Moore|United Kingdom	266
EPI_ISL_1390407	CAM-TIGEM-IZSM-COLLI-5793	TIGEM|Grimaldi|Italy	266
EPI_ISL_1390410	CAM-TIGEM-IZSM-COLLI-5796	TIGEM|Grimaldi|Italy	266
EPI_ISL_1390411	CAM-TIGEM-IZSM-COLLI-5797	TIGEM|Grimaldi|Italy	266
EPI_ISL_1390532	CAM-TIGEM-IZSM-COLLI-5925	TIGEM|Grimaldi|Italy	269
EPI_ISL_1409696	CAMC-142DA35	Wellcome Sanger Institute for the COVID-19 Genomics UK (COG-UK) Consortium|Davies|United Kingdom	266
EPI_ISL_1447983	CAM-TIGEM-IZSM-COLLI-6878	TIGEM|Grimaldi|Italy	266
EPI_ISL_1489525	CAMC-135B792	Wellcome Sanger Institute for the COVID-19 Genomics UK (COG-UK) Consortium|Davies|United Kingdom	266
EPI_ISL_1509460	CAM-TIGEM-IZSM-COLLI-7099	TIGEM|Grimaldi|Italy	266
EPI_ISL_1550604	VA-CDC-ASC210003315	Centers for Disease Control and Prevention Division of Viral Diseases|Howard|USA	266
EPI_ISL_1560522	GA-CDC-ASC210018169	Centers for Disease Control and Prevention Division of Viral Diseases|Howard|USA	266
EPI_ISL_1560535	GA-CDC-ASC210018182	Centers for Disease Control and Prevention Division of Viral Diseases|Howard|USA	266
EPI_ISL_1566246	un-RKI-I-060745	Robert Koch Institute|Drechsel|Germany	266
EPI_ISL_1579230	NE-NCOV21-16570	NPHL COVID-19 Response Team|Abdalhamid|USA	266
EPI_ISL_1579231	NE-NCOV21-16562	NPHL COVID-19 Response Team|Abdalhamid|USA	266
EPI_ISL_1579232	NE-NCOV21-16556	NPHL COVID-19 Response Team|Abdalhamid|USA	266
EPI_ISL_1579233	NE-NCOV21-16555	NPHL COVID-19 Response Team|Abdalhamid|USA	266
EPI_ISL_1579234	NE-NCOV21-16550	NPHL COVID-19 Response Team|Abdalhamid|USA	266
EPI_ISL_1579235	NE-NCOV21-16345	NPHL COVID-19 Response Team|Abdalhamid|USA	266
EPI_ISL_1579236	NE-NCOV21-16341	NPHL COVID-19 Response Team|Abdalhamid|USA	266
EPI_ISL_1579237	NE-NCOV21-16335	NPHL COVID-19 Response Team|Abdalhamid|USA	266
EPI_ISL_1579247	NE-NCOV21-16089	NPHL COVID-19 Response Team|Abdalhamid|USA	266
EPI_ISL_1579248	NE-NCOV21-16088	NPHL COVID-19 Response Team|Abdalhamid|USA	266
EPI_ISL_1580797	GA-CDC-STM-000045211	Centers for Disease Control and Prevention Division of Viral Diseases|Howard|USA	266
EPI_ISL_1585236	NE-NCOV21-16571	Nebraska Public Health Laboratory COVID-19 Response Team|Abdalhamid|USA	268
EPI_ISL_1585237	NE-NCOV21-16343	Nebraska Public Health Laboratory COVID-19 Response Team|Abdalhamid|USA	268
EPI_ISL_1585241	NE-NCOV21-16087	Nebraska Public Health Laboratory COVID-19 Response Team|Abdalhamid|USA	267
EPI_ISL_1604737	SE00352007	The Public Health Agency of Sweden|Svartstr\u00f6m|Sweden	267
EPI_ISL_1626544	NE-NCOV21-17032	NPHL COVID-19 Response Team|Abdalhamid|USA	266
EPI_ISL_1626545	NE-NCOV21-17031	NPHL COVID-19 Response Team|Abdalhamid|USA	266
EPI_ISL_1626546	NE-NCOV21-17018	NPHL COVID-19 Response Team|Abdalhamid|USA	266
EPI_ISL_1626547	NE-NCOV21-17016	NPHL COVID-19 Response Team|Abdalhamid|USA	266
EPI_ISL_1626548	NE-NCOV21-17014	NPHL COVID-19 Response Team|Abdalhamid|USA	266
EPI_ISL_1626549	NE-NCOV21-17013	NPHL COVID-19 Response Team|Abdalhamid|USA	266
EPI_ISL_1626550	NE-NCOV21-17005	NPHL COVID-19 Response Team|Abdalhamid|USA	266
EPI_ISL_1629828	CAM-TIGEM-IZSM-COLLI-7694	TIGEM|Grimaldi|Italy	266
EPI_ISL_1629874	CAM-TIGEM-IZSM-COLLI-7744	TIGEM|Grimaldi|Italy	266
EPI_ISL_1629878	CAM-TIGEM-IZSM-COLLI-7748	TIGEM|Grimaldi|Italy	266
EPI_ISL_1629881	CAM-TIGEM-IZSM-COLLI-7751	TIGEM|Grimaldi|Italy	266
EPI_ISL_1629924	CAM-TIGEM-IZSM-COLLI-7798	TIGEM|Grimaldi|Italy	266
EPI_ISL_1629930	CAM-TIGEM-IZSM-COLLI-7804	TIGEM|Grimaldi|Italy	266
EPI_ISL_1630084	CAM-TIGEM-IZSM-COLLI-7980	TIGEM|Grimaldi|Italy	266
EPI_ISL_1630085	CAM-TIGEM-IZSM-COLLI-7981	TIGEM|Grimaldi|Italy	266
EPI_ISL_1632880	CAM-TIGEM-IZSM-COLLI-8183	Telethon Institute of Genetics and Medicine (TIGEM)|Grimaldi|Italy	266
EPI_ISL_1651635	MI-UM-10039119759	Lauring Lab|Valesano|USA	266
EPI_ISL_1653719	CAMC-14E73A5	Wellcome Sanger Institute for the COVID-19 Genomics UK (COG-UK) Consortium|Davies|United Kingdom	266
EPI_ISL_1665142	MD-HRYC-71320409	Servicio de Microbiolog\u00eda Hospital Ram\u00f3n y Cajal|Gonzalez|Spain	269
EPI_ISL_1665733	CO-CDPHE-2100788595	Colorado Department of Public Health and Environment|Bankers|USA	266
EPI_ISL_1672960	NE-NCOV21-17010	NPHL COVID-19 Response Team|Abdalhamid|USA	266
EPI_ISL_1673380	CAM-TIGEM-IZSM-COLLI-8873	TIGEM|Grimaldi|Italy	266
EPI_ISL_1673382	CAM-TIGEM-IZSM-COLLI-8875	TIGEM|Grimaldi|Italy	266
EPI_ISL_1673405	CAM-TIGEM-IZSM-COLLI-8903	TIGEM|Grimaldi|Italy	266
EPI_ISL_1673630	CAM-TIGEM-IZSM-COLLI-9173	TIGEM|Grimaldi|Italy	266
EPI_ISL_1673639	CAM-TIGEM-IZSM-COLLI-9183	TIGEM|Grimaldi|Italy	266
EPI_ISL_1680853	GA-CDC-LC0040570	Centers for Disease Control and Prevention Division of Viral Diseases|Howard|USA	266
EPI_ISL_1683514	OH-CDC-LC0042656	Centers for Disease Control and Prevention Division of Viral Diseases|Howard|USA	266
EPI_ISL_1683515	OH-CDC-LC0042758	Centers for Disease Control and Prevention Division of Viral Diseases|Howard|USA	266
EPI_ISL_1687607	TN-CDC-ASC210038558	Centers for Disease Control and Prevention Division of Viral Diseases|Howard|USA	266
EPI_ISL_1689454	GA-CDC-ASC210044612	Centers for Disease Control and Prevention Division of Viral Diseases|Howard|USA	266
EPI_ISL_1692609	CAM-TIGEM-IZSM-COLLI-9319	Telethon Institute of Genetics and Medicine (TIGEM)|Grimaldi|Italy	266
EPI_ISL_1692960	CAM-TIGEM-IZSM-COLLI-9583	Telethon Institute of Genetics and Medicine (TIGEM)|Grimaldi|Italy	266
EPI_ISL_1692967	CAM-TIGEM-IZSM-COLLI-9587	Telethon Institute of Genetics and Medicine (TIGEM)|Grimaldi|Italy	266
EPI_ISL_1735786	GA-CDC-ASC210042630	Centers for Disease Control and Prevention Division of Viral Diseases|Howard|USA	266
EPI_ISL_1738798	NE-NCOV21-17967	NPHL COVID-19 Response Team|Abdalhamid|USA	266
EPI_ISL_1738800	NE-NCOV21-17892	NPHL COVID-19 Response Team|Abdalhamid|USA	266
EPI_ISL_1759468	CAM-TIGEM-IZSM-COLLI-10061	TIGEM|Grimaldi|Italy	266
EPI_ISL_1789775	SAR-AOUSS-297	AMES Centro Polidiagnostico Strumentale S.r.l.|Ibba|Italy	268
EPI_ISL_1798213	CO-CDC-LC0044582	Centers for Disease Control and Prevention Division of Viral Diseases|Howard|USA	266
EPI_ISL_1798851	OH-CDC-LC0044974	Centers for Disease Control and Prevention Division of Viral Diseases|Howard|USA	266
EPI_ISL_1799540	KY-CDC-LC0045549	Centers for Disease Control and Prevention Division of Viral Diseases|Howard|USA	266
EPI_ISL_1804485	GA-CDC-STM-000054048	Centers for Disease Control and Prevention Division of Viral Diseases|Howard|USA	266
EPI_ISL_1805441	KS-KHEL-1095	Kansas Health and Environmental Lab|Grose|USA	266
EPI_ISL_1821085	NE-SALIVA_S318245	NPHL COVID-19 Response Team|Abdalhamid|USA	269
EPI_ISL_1822452	NE-CUMC_21102048	Creighton COVID Consortium|Stessman|USA	269
EPI_ISL_1822528	NE-CUMC_21109029	Creighton COVID Consortium|Stessman|USA	269
EPI_ISL_1833072	OXON-F80CC9	COVID-19 Genomics UK (COG-UK) Consortium|Golubchik|United Kingdom	266
EPI_ISL_1836038	GA-CDC-ASC210048841	Centers for Disease Control and Prevention Division of Viral Diseases|Howard|USA	266
EPI_ISL_1836657	NE-CDC-ASC210052040	Centers for Disease Control and Prevention Division of Viral Diseases|Howard|USA	266
EPI_ISL_1837413	FL-CDC-ASC210070168	Centers for Disease Control and Prevention Division of Viral Diseases|Howard|USA	266
EPI_ISL_1840687	GA-CDC-STM-000054215	Centers for Disease Control and Prevention Division of Viral Diseases|Howard|USA	266
EPI_ISL_1902379	6139940076	The Public Health Agency of Sweden|Svartstr\u00f6m|Sweden	266
EPI_ISL_1907190	GA-CDC-STM-000056006	Centers for Disease Control and Prevention Division of Viral Diseases|Howard|USA	266
EPI_ISL_1907564	GA-CDC-STM-000056610	Centers for Disease Control and Prevention Division of Viral Diseases|Howard|USA	266
EPI_ISL_1923271	FL-CDC-STM-000058819	Centers for Disease Control and Prevention Division of Viral Diseases|Howard|USA	266
EPI_ISL_1923300	FL-CDC-STM-000058822	Centers for Disease Control and Prevention Division of Viral Diseases|Howard|USA	266
EPI_ISL_1923964	GA-CDC-STM-000057842	Centers for Disease Control and Prevention Division of Viral Diseases|Howard|USA	266
EPI_ISL_1929709	GA-CDC-LC0051887	Centers for Disease Control and Prevention Division of Viral Diseases|Howard|USA	266
EPI_ISL_1929712	GA-CDC-LC0051851	Centers for Disease Control and Prevention Division of Viral Diseases|Howard|USA	266
EPI_ISL_1929773	LA-CDC-LC0051890	Centers for Disease Control and Prevention Division of Viral Diseases|Howard|USA	266
EPI_ISL_1937505	NE-CDC-2-4282833	Centers for Disease Control and Prevention Division of Viral Diseases|Howard|USA	266
EPI_ISL_1940323	CAM-AMES.75.26	AMES Centro Polidiagnostico Strumentale S.r.l.|Sirica|Italy	266
EPI_ISL_1940438	CAM-AMES.75.45	AMES Centro Polidiagnostico Strumentale S.r.l.|Sirica|Italy	269
EPI_ISL_1940494	CAM-AMES.72.54	AMES Centro Polidiagnostico Strumentale S.r.l.|Sirica|Italy	266
EPI_ISL_1940580	CAM-AMES.74.68	AMES Centro Polidiagnostico Strumentale S.r.l.|Sirica|Italy	268
EPI_ISL_1968944	SUS0001532	Section for Molecular Diagnostics|Hallstr\u00f6m|Sweden	266
EPI_ISL_1991218	GA-CDC-STM-000059362	Centers for Disease Control and Prevention Division of Viral Diseases|Howard|USA	266
EPI_ISL_1996398	GA-CDC-ASC210054762	Centers for Disease Control and Prevention Division of Viral Diseases|Howard|USA	266
EPI_ISL_1996425	GA-CDC-ASC210054794	Centers for Disease Control and Prevention Division of Viral Diseases|Howard|USA	266
EPI_ISL_2004067	CAM-INTPas_C26	INT Fondazione Pascale|Rachiglio|Italy	266
EPI_ISL_2010488	GA-CDC-STM-000061332	Centers for Disease Control and Prevention Division of Viral Diseases|Howard|USA	266
EPI_ISL_2020501	CAM-TIGEM-IZSM-COLLI-11198	TIGEM|Grimaldi|Italy	266
EPI_ISL_2029394	CAM-TIGEM-IZSM-COLLI-10789	TIGEM|Grimaldi|Italy	266
EPI_ISL_2029408	CAM-TIGEM-IZSM-COLLI-10806	TIGEM|Grimaldi|Italy	266
EPI_ISL_2029434	CAM-TIGEM-IZSM-COLLI-10835	TIGEM|Grimaldi|Italy	266
EPI_ISL_2030447	NE-20535	NPHL COVID-19 Response Team|Abdalhamid|USA	266
EPI_ISL_2042961	NE-CDC-ASC210034735	Centers for Disease Control and Prevention Division of Viral Diseases|Howard|USA	266
EPI_ISL_2044833	MD-CDC-LC0054161	Centers for Disease Control and Prevention Division of Viral Diseases|Howard|USA	266
EPI_ISL_2045055	MD-CDC-LC0054509	Centers for Disease Control and Prevention Division of Viral Diseases|Howard|USA	266
EPI_ISL_2090710	NE-NCOV21-20880	NPHL COVID-19 Response Team|Abdalhamid|USA	266
EPI_ISL_2090711	NE-NCOV21-20881	NPHL COVID-19 Response Team|Abdalhamid|USA	266
EPI_ISL_2090726	NE-TESTNE_ABLB9RD	NPHL COVID-19 Response Team|Abdalhamid|USA	266
EPI_ISL_2137556	CAM-TIGEM-IZSM-COLLI-11593	TIGEM|Grimaldi|Italy	266
EPI_ISL_2137558	CAM-TIGEM-IZSM-COLLI-11596	TIGEM|Grimaldi|Italy	266
EPI_ISL_2137560	CAM-TIGEM-IZSM-COLLI-11600	TIGEM|Grimaldi|Italy	266
EPI_ISL_2137561	CAM-TIGEM-IZSM-COLLI-11601	TIGEM|Grimaldi|Italy	266
EPI_ISL_2137562	CAM-TIGEM-IZSM-COLLI-11602	TIGEM|Grimaldi|Italy	266
EPI_ISL_2137563	CAM-TIGEM-IZSM-COLLI-11604	TIGEM|Grimaldi|Italy	266
EPI_ISL_2137566	CAM-TIGEM-IZSM-COLLI-11608	TIGEM|Grimaldi|Italy	266
EPI_ISL_2137616	CAM-TIGEM-IZSM-COLLI-11676	TIGEM|Grimaldi|Italy	266
EPI_ISL_2141731	2154	Latvian Biomedical Research and Study Centre|Zrelovs|Latvia	266
EPI_ISL_2143663	CAM-TIGEM-IZSM-COLLI-11903	Telethon Institute of Genetics and Medicine (TIGEM)|Grimaldi|Italy	266
EPI_ISL_2143664	CAM-TIGEM-IZSM-COLLI-11904	Telethon Institute of Genetics and Medicine (TIGEM)|Grimaldi|Italy	266
EPI_ISL_2143947	CAM-TIGEM-IZSM-COLLI-12093	Telethon Institute of Genetics and Medicine (TIGEM)|Grimaldi|Italy	266
EPI_ISL_2144015	CAM-TIGEM-IZSM-COLLI-12143	Telethon Institute of Genetics and Medicine (TIGEM)|Grimaldi|Italy	266
EPI_ISL_2153339	CAM-TIGEM-IZSM-COLLI-12459	TIGEM|Grimaldi|Italy	266
EPI_ISL_2153692	KS-KHEL-1704	Kansas Health and Environmental Lab|Grose|USA	266
EPI_ISL_2194496	CAM-TIGEM-IZSM-COLLI-13278	TIGEM|Grimaldi|Italy	266
EPI_ISL_2205586	NE-NPHL-21147	NPHL COVID-19 Response Team|Abdalhamid|USA	266
EPI_ISL_2211602	BL-ETHZ-610239	Department of Biosystems Science and Engineering|Nadeau|Switzerland	266
EPI_ISL_2211660	SO-ETHZ-610319	Department of Biosystems Science and Engineering|Nadeau|Switzerland	266
EPI_ISL_2212609	BL-ETHZ-610359	Department of Biosystems Science and Engineering|Nadeau|Switzerland	267
EPI_ISL_2217077	TX-HMH-MCoV-39034	Houston Methodist Hospital|Long|USA	266
EPI_ISL_2226839	CAM-TIGEM-IZSM-COLLI-13349	TIGEM|Grimaldi|Italy	266
EPI_ISL_2226840	CAM-TIGEM-IZSM-COLLI-13350	TIGEM|Grimaldi|Italy	266
EPI_ISL_2226841	CAM-TIGEM-IZSM-COLLI-13351	TIGEM|Grimaldi|Italy	266
EPI_ISL_2226935	CAM-TIGEM-IZSM-COLLI-13464	TIGEM|Grimaldi|Italy	266
EPI_ISL_2243021	GA-CDC-ASC210005357	Centers for Disease Control and Prevention Division of Viral Diseases|Howard|USA	266
EPI_ISL_2247265	TX-CDC-QDX24563948	Centers for Disease Control and Prevention Division of Viral Diseases|Howard|USA	266
EPI_ISL_2253878	RAND-1584A77	Wellcome Sanger Institute for the COVID-19 Genomics UK (COG-UK) Consortium|Davies|United Kingdom	266
EPI_ISL_2271582	VC-IBV-99028686	Human|Hospital General Universitario de Alicante - Instituto de Investigaci\u00f3n Sanitaria y Biom\u00e9dica de Alicante|SeqCOVID-SPAIN consortium/IBV(C	267
EPI_ISL_2276030	CAM-TIGEM-IZSM-COLLI-14061	TIGEM|Grimaldi|Italy	266
EPI_ISL_2276045	CAM-TIGEM-IZSM-COLLI-14077	TIGEM|Grimaldi|Italy	266
EPI_ISL_2282184	CAM-TIGEM-IZSM-COLLI-14418	TIGEM|Grimaldi|Italy	266
EPI_ISL_2308545	NE-NCOV21-21886	NPHL COVID-19 Response Team|Abdalhamid|USA	266
EPI_ISL_2309582	CO-CDPHE-2100984839	Colorado Department of Public Health and Environment|Bankers|USA	266
EPI_ISL_2334845	LTU000_NMRVI_106775	National Public Health Surveillance Laboratory|Vasionis|Lithuania	266
EPI_ISL_2356927	CAM-TIGEM-IZSM-COLLI-14487	TIGEM|Grimaldi|Italy	266
EPI_ISL_2356943	CAM-TIGEM-IZSM-COLLI-14504	TIGEM|Grimaldi|Italy	266
EPI_ISL_2375399	ZH-ETHZ-560004	Department of Biosystems Science and Engineering|Egli|Switzerland	268
EPI_ISL_2402277	AZ-USAFSAM-S2780	US Air Force School of Aerospace Medicine|Gruner|USA	266
EPI_ISL_2442398	NE-TESTNE_A1V3R75	NPHL COVID-19 Response Team|Abdalhamid|USA	266
EPI_ISL_2451920	NE-CDC-2-4451368	Centers for Disease Control and Prevention Division of Viral Diseases|Howard|USA	266
EPI_ISL_2455625	CAM-TIGEM-IZSM-COLLI-15190	TIGEM|Grimaldi|Italy	266
EPI_ISL_2455647	CAM-TIGEM-IZSM-COLLI-15215	TIGEM|Grimaldi|Italy	266
EPI_ISL_2455650	CAM-TIGEM-IZSM-COLLI-15218	TIGEM|Grimaldi|Italy	266
EPI_ISL_2455651	CAM-TIGEM-IZSM-COLLI-15219	TIGEM|Grimaldi|Italy	266
EPI_ISL_2455652	CAM-TIGEM-IZSM-COLLI-15220	TIGEM|Grimaldi|Italy	266
EPI_ISL_2455826	CAM-TIGEM-IZSM-COLLI-15441	TIGEM|Grimaldi|Italy	266
EPI_ISL_2465210	CAM-TIGEM-IZSM-COLLI-15062	TIGEM|Grimaldi|Italy	266
EPI_ISL_2465245	CAM-TIGEM-IZSM-COLLI-15098	TIGEM|Grimaldi|Italy	266
EPI_ISL_2465252	CAM-TIGEM-IZSM-COLLI-15105	TIGEM|Grimaldi|Italy	266
EPI_ISL_2465259	CAM-TIGEM-IZSM-COLLI-15114	TIGEM|Grimaldi|Italy	266
EPI_ISL_2465263	CAM-TIGEM-IZSM-COLLI-15118	TIGEM|Grimaldi|Italy	266
EPI_ISL_2467928	Samawa-77	Department of Virology|Al-Rashedi|Iraq	269
EPI_ISL_2480038	TX-CDC-FG-036529	Centers for Disease Control and Prevention Division of Viral Diseases|Howard|USA	266
EPI_ISL_2480225	GA-CDC-LC0065333	Centers for Disease Control and Prevention Division of Viral Diseases|Howard|USA	266
EPI_ISL_2504011	AK-PHL9382	Alaska State Virology Laboratory|House|USA	266
EPI_ISL_2536016	CO-GD-SID-21052041610	Gravity Diagnostics|Moonschi|USA	266
EPI_ISL_2545585	GA-CDC-4141668-001	Genomics and Discovery|Ng|USA	266
EPI_ISL_2548254	ON-PHL-21-18800	Public Health Ontario Laboratory|Guthrie|Canada	266
EPI_ISL_2548316	ON-PHL-21-18865	Public Health Ontario Laboratory|Guthrie|Canada	266
EPI_ISL_2550857	CAM-TIGEM-IZSM-COLLI-15538	TIGEM|Grimaldi|Italy	266
EPI_ISL_2550873	CAM-TIGEM-IZSM-COLLI-15555	TIGEM|Grimaldi|Italy	266
EPI_ISL_2562158	NE-CUMC_21116005	Creighton COVID Consortium|Watson|USA	269
EPI_ISL_2562272	NE-CUMC_21116005	Creighton COVID Consortium|Watson|USA	269
EPI_ISL_2562455	NE-CUMC_21123095	Creighton COVID Consortium|Watson|USA	269
EPI_ISL_2562537	NE-CUMC_21130082	Creighton COVID Consortium|Watson|USA	269
EPI_ISL_2562609	NE-CUMC_21137060	Creighton COVID Consortium|Watson|USA	269
EPI_ISL_2583859	SE1410173895	The Public Health Agency of Sweden|Svartstr\u00f6m|Sweden	269
EPI_ISL_2630365	ON-PHL-21-19375	Public Health Ontario Laboratory|Guthrie|Canada	266
EPI_ISL_2658489	3908	Croatian Institute of Public Health|Feren\u010dak|Croatia	268
EPI_ISL_2658815	4090	Croatian Institute of Public Health|Feren\u010dak|Croatia	268
EPI_ISL_2658857	4136	Croatian Institute of Public Health|Feren\u010dak|Croatia	266
EPI_ISL_811977	MILK-E02905	Wellcome Sanger Institute for the COVID-19 Genomics UK (COG-UK) Consortium|Davies|United Kingdom	266
EPI_ISL_845983	CAMC-F762B5	Wellcome Sanger Institute for the COVID-19 Genomics UK (COG-UK) Consortium|Davies|United Kingdom	266
EPI_ISL_845996	CAMC-F762D3	Wellcome Sanger Institute for the COVID-19 Genomics UK (COG-UK) Consortium|Davies|United Kingdom	266
EPI_ISL_873339	CAMC-101D1BF	Wellcome Sanger Institute for the COVID-19 Genomics UK (COG-UK) Consortium|Davies|United Kingdom	266
EPI_ISL_881880	ALDP-FA2CB2	Wellcome Sanger Institute for the COVID-19 Genomics UK (COG-UK) Consortium|Davies|United Kingdom	266
EPI_ISL_922223	OXON-F50882	COVID-19 Genomics UK (COG-UK) Consortium|Golubchik|United Kingdom	266
EPI_ISL_933170	CAMC-10FF2CF	Wellcome Sanger Institute for the COVID-19 Genomics UK (COG-UK) Consortium|Davies|United Kingdom	266
EPI_ISL_938324	CAMC-115EC56	Wellcome Sanger Institute for the COVID-19 Genomics UK (COG-UK) Consortium|Davies|United Kingdom	266
EPI_ISL_938367	CAMC-115F00E	Wellcome Sanger Institute for the COVID-19 Genomics UK (COG-UK) Consortium|Davies|United Kingdom	266
EPI_ISL_938853	MILK-116E1CD	Wellcome Sanger Institute for the COVID-19 Genomics UK (COG-UK) Consortium|Davies|United Kingdom	266
EPI_ISL_938871	MILK-116904D	Wellcome Sanger Institute for the COVID-19 Genomics UK (COG-UK) Consortium|Davies|United Kingdom	266
EPI_ISL_951558	PHWC-4BEA2D	Public Health Wales Microbiology Cardiff Wales Specialist Virology Centre|Moore|United Kingdom	266
EPI_ISL_952110	PHWC-4C17C6	Public Health Wales Microbiology Cardiff Wales Specialist Virology Centre|Moore|United Kingdom	266
EPI_ISL_957409	MILK-11D22EF	Wellcome Sanger Institute for the COVID-19 Genomics UK (COG-UK) Consortium|Davies|United Kingdom	266
EPI_ISL_957591	MILK-11D22D0	Wellcome Sanger Institute for the COVID-19 Genomics UK (COG-UK) Consortium|Davies|United Kingdom	266
EPI_ISL_957625	CAMC-11B5BAB	Wellcome Sanger Institute for the COVID-19 Genomics UK (COG-UK) Consortium|Davies|United Kingdom	266
EPI_ISL_957659	MILK-11D2F60	Wellcome Sanger Institute for the COVID-19 Genomics UK (COG-UK) Consortium|Davies|United Kingdom	266
EPI_ISL_957799	MILK-11A39F1	Wellcome Sanger Institute for the COVID-19 Genomics UK (COG-UK) Consortium|Davies|United Kingdom	266
EPI_ISL_959204	ALDP-1196636	Wellcome Sanger Institute for the COVID-19 Genomics UK (COG-UK) Consortium|Davies|United Kingdom	266
EPI_ISL_987929	CAMC-11B3CE6	Wellcome Sanger Institute for the COVID-19 Genomics UK (COG-UK) Consortium|Davies|United Kingdom	266
EPI_ISL_988966	ALDP-1202D20	Wellcome Sanger Institute for the COVID-19 Genomics UK (COG-UK) Consortium|Davies|United Kingdom	266
EPI_ISL_988987	ALDP-1202EA5	Wellcome Sanger Institute for the COVID-19 Genomics UK (COG-UK) Consortium|Davies|United Kingdom	266
